# Detection of Mutations Associated with Variants of Concern Via High Throughput Sequencing of SARS-CoV-2 Isolated from NYC Wastewater

**DOI:** 10.1101/2021.03.21.21253978

**Authors:** Davida S. Smyth, Monica Trujillo, Kristen Cheung, Anna Gao, Irene Hoxie, Sherin Kannoly, Nanami Kubota, Michelle Markman, Kaung Myat San, Geena Sompanya, John J. Dennehy

**Affiliations:** Department of Natural Sciences and Mathematics, Eugene Lang College of Liberal Arts at The New School, New York; Department of Biology, Queensborough Community College, The City University of New York, New York; Biology Department, Queens College, The City University of New York, New York; Biology Doctoral Program, The Graduate Center, The City University of New York, New York

**Keywords:** coronavirus, environmental microbiology, Illumina sequencing, metagenomics, NGS, sewage, virus surveillance, Variants of Concern, wastewater-based epidemiology

## Abstract

Monitoring SARS-CoV-2 genetic diversity is strongly indicated because diversifying selection may lead to the emergence of novel variants resistant to naturally acquired or vaccine-induced immunity. To date, most data on SARS-CoV-2 genetic diversity has come from the sequencing of clinical samples, but such studies may suffer limitations due to costs and throughput. Wastewater-based epidemiology may provide an alternative and complementary approach for monitoring communities for novel variants. Given that SARS-CoV-2 can infect the cells of the human gut and is found in high concentrations in feces, wastewater may be a valuable source of SARS-CoV-2 RNA, which can be deep sequenced to provide information on the circulating variants in a community. Here we describe a safe, affordable protocol for the sequencing of SARS-CoV-2 RNA using high-throughput Illumina sequencing technology. Our targeted sequencing approach revealed the presence of mutations associated with several Variants of Concern at appreciable frequencies. Our work demonstrates that wastewater-based SARS-CoV-2 sequencing can inform surveillance efforts monitoring the community spread of SARS-CoV-2 Variants of Concern and detect the appearance of novel emerging variants more cheaply, safely, and efficiently than the sequencing of individual clinical samples.

**IMPORTANCE:** The SARS-CoV-2 pandemic has caused millions of deaths around the world as countries struggle to contain infections. The pandemic will not end until herd immunity is reached, that is, when most of the population has either recovered from SARS-CoV-2 infection or is vaccinated against SARS-CoV-2. However, the emergence of new SARS-CoV-2 variants of concern threatens to erase gains. Emerging new variants may re-infect persons who have recovered from COVID-19 or may evade vaccine-induced immunity. However, scaling up SARS-CoV-2 genetic sequencing to monitor Variants of Concern in communities around the world is challenging. Wastewater-based sequencing of SARS-CoV-2 RNA can be used to monitor the presence of emerging variants in large communities to enact control measures to minimize the spread of these variants. We describe here the identification of alleles associated with several variants of concern in wastewater obtained from NYC watersheds.
