## Supplementary material for "Detection of Mutations Associated with Variants of Concern Via High Throughput Sequencing of SARS-CoV-2 Isolated from NYC Wastewater": https://dennehylab.org/pw/c0nt3nt/uploads/2021/03/Supplementary-Table-1.xlsx

### Sheet: 2021.01.31
Sample	Locus	Change	Coverage	Variant Frequency	NA Substitution	AA Substitution	Associated Pango Lineage	WTP
QC10	23012	G -> A	20824	0.196	G23012A	E484K	B.1.1.28	4
QC13	22987	C -> T	118737	0.181	C22987T	A475A		4
QC14	23012	G -> A	118263	0.165	G23012A	E484K	B.1.1.28	4
QC13	23012	G -> A	118603	0.146	G23012A	E484K	B.1.1.28	4
QC10	22917	T -> G	20844	0.135	T22917G	L452R	B.1.427 ,B.1.429	4
QC9	23063	A -> T	34711	0.129	A23063T	N501Y	B.1.351, B.1.1.7	4
QC9	23012	G -> A	34761	0.12	G23012A	E484K	B.1.1.28	4
QC12	23063	A -> T	19944	0.117	A23063T	N501Y	B.1.351, B.1.1.7	2
QC9	22987	C -> T	34794	0.109	C22987T	A475A		4
QC9	22987	C -> T	34794	0.109	C22987T	A475A		4
QC12	23012	G -> A	19969	0.094	G23012A	E484K	B.1.1.28	2
QC9	23042	T -> C	34721	0.093	T23042C	S494P		4
QC10	23042	T -> C	20802	0.089	T23042C	S494P		4
QC10	23063	A -> T	20790	0.079	A23063T	N501Y	B.1.351, B.1.1.7	4
QC14	22987	C -> T	118381	0.077	C22987T	A475A		4
QC14	23042	T -> C	118127	0.077	T23042C	S494P		4
QC10	22987	C -> T	20843	0.072	C22987T	A475A		4
QC13	23063	A -> T	118426	0.072	A23063T	N501Y	B.1.351, B.1.1.7	4
QC14	22917	T -> G	118380	0.072	T22917G	L452R	B.1.427, B.1.429	4
QC10	22995	C -> A	20841	0.059	C22995A	T478K		4
QC13	23042	T -> C	118449	0.058	T23042C	S494P		4
QC11	22889	T -> C	46858	0.05	T22889C	S443P		2
QC11	22979	T -> C	46881	0.05	T22979C	Y473H		2
QC11	22863	T -> A	46851	0.049	T22863A	I434L		2
QC11	22917	T -> G	46869	0.047	T22917G	L452R	B.1.427, B.1.429	2
QC11	22942	T -> C	46882	0.047	T22942C	N460N		2
QC11	22938	C -> A	46879	0.046	C22938A	S459T		2
QC11	22966	T -> C	46878	0.045	T22966C	I468I		2
QC11	22969	A -> G	46884	0.045	A22969G	S469S		2
QC11	22935	A -> G	46876	0.044	A22935G	K458R		2
QC11	22989	G -> A	46862	0.044	G22989A	G476D		2
QC11	22965	T -> C	46881	0.041	T22965C	I468T		2
QC14	22995	C -> A	118352	0.041	C22995A	T478K		4
QC11	22880	A -> T	46854	0.038	A22880T	N440Y		2
QC9	23026	T -> C	34744	0.034	T23026C	C488C		4
QC9	22917	T -> G	34792	0.032	T22917G	L452R	B.1.427, B.1.429	4
QC9	22917	T -> G	34792	0.032	T22917G	L452R	B.1.427, B.1.429	4
QC9	22995	C -> A	34784	0.03	C22995A	T478K		4
QC14	22992	G -> A	118359	0.028	G22992A	S477N	B.1.526	4
QC11	22880	A -> G	46854	0.027	A22880G	N440E		2
QC11	22868	T -> A	46853	0.026	T22868A	W436R		2
QC9	22992	G -> A	34785	0.026	G22992A	S477N	B.1.526	4
QC11	23074	T -> C	46738	0.025	T23074C	G504G		2
QC13	22917	T -> G	118737	0.025	T22917G	L452R	B.1.427, B.1.429	4
QC14	22971	CT -> AA	118400	0.025	CT22971AA	T470K		4
QC11	22944	T -> C	46882	0.024	T22944C	L461P		2
QC11	23009	G -> A	46838	0.024	G23009A	V483F		2
QC13	23026	T -> C	118543	0.024	T23026C	C488C		4
QC14	22909	T -> C	118378	0.024	T22909C	Y449Y		4
QC14	23063	A -> T	118104	0.024	A23063T	N501Y	B.1.351, B.1.1.7	4
QC11	22860	T -> C	46850	0.023	T22860C	V433A		2
QC11	23035	T -> C	46791	0.023	T23035C	P491P		2
QC10	23064	A -> C	20790	0.022	A23064C	N501T		4
QC11	22905	A -> G	46867	0.022	A22905G	N448S		2
QC11	22912	T -> C	46868	0.022	T22912C	N450N		2
QC11	22956	A -> T	46885	0.022	A22956T	E465V		2
QC11	22999	T -> C	46847	0.022	T22999C	P479P		2
QC11	23021	A -> G	46821	0.022	A23021G	N487D		2
QC12	23042	T -> C	19948	0.022	T23042C	S494P		2
QC14	23006	GG -> AA	118308	0.022	GG23006AA	G482N		4
QC10	23019	T -> C	20821	0.021	T23019C	F486S		4
QC10	23064	A -> G	20790	0.021	A23064G	N501S		4
QC11	22974	A -> G	46884	0.021	A22974G	E471G		2
QC11	23012	G -> A	46824	0.021	G23012A	E484K	B.1.1.28	2
QC12	22862	-A	19972	0.021	Deletion	Frameshift		2
QC13	23064	A -> C	118425	0.021	A23064C	N501T		4
QC11	22917	T -> C	46869	0.02	T22917G	L452R	B.1.427, B.1.429	2
QC11	22991	A -> G	46858	0.02	A22991G	S477G		2
QC11	23002	T -> C	46845	0.02	T23002C	C480C		2
QC11	22859	G -> T	46850	0.019	G22859T	V433F		2
QC11	22952	T -> C	46885	0.019	T22952C	F464L		2
QC11	22967	(T)3 -> (T)2	46882	0.019	Deletion	Deletion		2
QC12	22917	T -> G	19987	0.019	T22917G	L452R	B.1.427, B.1.429	2
QC11	23042	T -> C	46775	0.018	T23042C	S494P		2
QC11	23063	A -> T	46760	0.018	A23063T	N501Y	B.1.351, B.1.1.7	2
QC12	22985	G -> T	19991	0.018	G22985T	A475S		2
QC13	23006	GG -> AA	118660	0.018	GG23006AA	G482N		4
QC11	22947	A -> G	46885	0.017	A22947G	L462R		2
QC11	22967	T -> C	46882	0.017	T22967C	S469P		2
QC11	23008	T -> C	46841	0.017	T23008C	G482G		2
QC11	23078	-C	46684	0.017	Deletion	Frameshift		2
QC12	22927	G -> T	19988	0.017	G22927T	L455F		2
QC12	22986	C -> T	19991	0.016	C22986T	A475V		2
QC12	22992	G -> A	19984	0.016	G22992A	S477N	B.1.526	2
QC11	23058	C -> A	46763	0.015	C23058A	P499H		2
QC9	23064	A -> C	34711	0.014	A23064C	N501T		4
QC9	23082	-C	34608	0.014	Deletion	Frameshift		4
QC11	22951	T -> C	46885	0.011	T22951C	P463P		2
QC11	23052	T -> C	46769	0.011	T23052C	F497S		2

### Sheet: 2021.02.28
Sample	Locus	Change	Coverage	Variant Frequency	NA Substitution	AA Substitution	Associated Pango Lineage	WTP
QC82	23012	G -> A	1649	0.477	G23012A	E484K	B.1.1.28	5
QC86	23012	G -> A	18051	0.404	G23012A	E484K	B.1.1.28	9
QC91	23012	G -> A	12728	0.404	G23012A	E484K	B.1.1.28	14
QC83	22917	T -> G	3599	0.386	T22917G	L452R	B.1.427, B.1.429	6
QC80	23012	G -> A	12456	0.351	G23012A	E484K	B.1.1.28	3
QC81	23012	G -> A	2462	0.329	G23012A	E484K	B.1.1.28	4
QC89	23012	G -> A	40355	0.319	G23012A	E484K	B.1.1.28	12
QC83	23012	G -> A	3604	0.277	G23012A	E484K	B.1.1.28	6
QC78	23012	G -> A	7638	0.272	G23012A	E484K	B.1.1.28	1
QC85	23012	G -> A	8812	0.268	G23012A	E484K	B.1.1.28	8
QC87	23063	A -> T	44399	0.266	A23063T	N501Y	B.1.351, B.1.1.7	10
QC88	22917	T -> G	5091	0.25	T22917G	L452R	B.1.427 ,B.1.429	11
QC90	22992	G -> A	28953	0.247	G22992A	S477N	B.1.526	13
QC80	22992	G -> A	12498	0.241	G22992A	S477N	B.1.526	3
QC78	23063	A -> T	7594	0.239	A23063T	N501Y	B.1.351, B.1.1.7	1
QC88	23012	G -> A	5077	0.239	G23012A	E484K	B.1.1.28	11
QC91	23063	A -> T	12546	0.225	A23063T	N501Y	B.1.351, B.1.1.7	14
QC81	22992	G -> A	2470	0.217	G22992A	S477N	B.1.526	4
QC87	22917	T -> G	44749	0.212	T22917G	L452R	B.1.427, B.1.429	10
QC90	23012	G -> A	28909	0.207	G23012A	E484K	B.1.1.28	13
QC84	23012	G -> A	4412	0.199	G23012A	E484K	B.1.1.28	7
QC85	23063	A -> T	8762	0.198	A23063T	N501Y	B.1.351, B.1.1.7	8
QC87	23012	G -> A	44656	0.189	G23012A	E484K	B.1.1.28	10
QC84	23042	T -> C	4397	0.171	T23042C	S494P		7
QC79	22992	G -> A	6025	0.151	G22992A	S477N	B.1.526	2
QC85	22992	G -> A	8836	0.146	G22992A	S477N	B.1.526	8
QC82	23063	A -> T	1633	0.139	A23063T	N501Y	B.1.351, B.1.1.7	5
QC89	23063	A -> T	40116	0.138	A23063T	N501Y	B.1.351, B.1.1.7	12
QC78	23042	T -> C	7612	0.13	T23042C	S494P		1
QC79	23063	A -> T	5973	0.125	A23063T	N501Y	B.1.351, B.1.1.7	2
QC80	22917	T -> G	12503	0.125	T22917G	L452R	B.1.427, B.1.429	3
QC88	23064	A -> C	5045	0.124	A23064C	N501T		11
QC80	23042	T -> C	12397	0.123	T23042C	S494P		3
QC78	22992	G -> A	7653	0.116	G22992A	S477N	B.1.526	1
QC89	22992	G -> A	40481	0.114	G22992A	S477N	B.1.526	12
QC86	22992	G -> A	18097	0.113	G22992A	S477N	B.1.526	9
QC90	22882	T -> G	28740	0.108	T22882G	N440E		13
QC91	22917	T -> G	12750	0.108	T22917G	L452R	B.1.427/B.1.429	14
QC90	23013	A -> C	28900	0.107	A23013C	E484A		13
QC81	22917	T -> G	2470	0.106	T22917G	L452R	B.1.427, B.1.429	4
QC79	23012	G -> A	6006	0.103	G23012A	E484K	B.1.1.28	2
QC81	23042	T -> C	2450	0.103	T23042C	S494P		4
QC88	23042	T -> C	5055	0.097	T23042C	S494P		11
QC84	22992	G -> A	4425	0.095	G22992A	S477N	B.1.526	7
QC90	23031	T -> A	28834	0.095	T23031A	F490Y		13
QC88	22992	G -> A	5092	0.093	G22992A	S477N	B.1.526	11
QC82	22992	G -> A	1653	0.092	G22992A	S477N	B.1.526	5
QC84	23063	A -> T	4389	0.092	A23063T	N501Y	B.1.351, B.1.1.7	7
QC83	22992	G -> A	3611	0.089	G22992A	S477N	B.1.526	6
QC90	22917	T -> G	28867	0.087	T22917G	L452R	B.1.427, B.1.429	13
QC80	23063	A -> T	12359	0.086	A23063T	N501Y	B.1.351, B.1.1.7	3
QC83	23063	A -> T	3580	0.085	A23063T	N501Y	B.1.351, B.1.1.7	6
QC84	23054	C -> T	4392	0.083	C23054T	Q498*		7
QC84	23056	A -> C	4392	0.083	A23056C	Q498H		7
QC87	23042	T -> C	44468	0.081	T23042C	S494P		10
QC79	23078	C -> G	4932	0.077	C23078G	Q506E		2
QC90	22880	A -> G	28722	0.076	A22880G	N440E		13
QC90	23042	T -> C	28816	0.076	T23042C	S494P		13
QC80	23078	C -> G	10311	0.075	C23078G	Q506E		3
QC79	22917	T -> G	6018	0.074	T22917G	L452R	B.1.427, B.1.429	2
QC81	23063	A -> T	2443	0.074	A23063T	N501Y	B.1.351, B.1.1.7	4
QC90	23056	A -> C	28779	0.074	A23056C	Q498H		13
QC84	23078	C -> G	3700	0.071	C23078G	Q506E		7
QC85	22882	T -> G	8802	0.069	T22882G	N440E		8
QC91	23042	T -> C	12673	0.069	T23042C	S494P		14
QC78	23078	C -> G	6622	0.068	C23078G	Q506E		1
QC82	22917	T -> G	1652	0.068	T22917G	L452R	B.1.427, B.1.429	5
QC82	23078	C -> G	1385	0.068	C23078G	Q506E		5
QC83	23078	C -> G	3152	0.064	C23078G	Q506E		6
QC85	23013	A -> C	8809	0.064	A23013C	E484A		8
QC87	23078	C -> G	37108	0.064	C23078G	Q506E		10
QC81	23078	C -> G	2028	0.063	C23078G	Q506E		4
QC85	23078	C -> G	7509	0.063	C23078G	Q506E		8
QC89	23042	T -> C	40178	0.063	T23042C	S494P		12
QC89	23078	C -> G	34196	0.062	C23078G	Q506E		12
QC85	23031	T -> A	8787	0.061	T23031A	F490Y		8
QC90	23078	C -> G	25558	0.06	C23078G	Q506E		13
QC86	22843	T -> A	11251	0.059	T22843A	N427E		9
QC85	22843	T -> A	5461	0.058	T22843A	N427E		8
QC91	23078	C -> G	10767	0.058	C23078G	Q506E		14
QC79	22843	T -> A	3769	0.057	T22843A	N427E		2
QC90	23063	A -> T	28752	0.057	A23063T	N501Y	B.1.351, B.1.1.7	13
QC78	22843	T -> A	4580	0.056	T22843A	N427E		1
QC83	23042	T -> C	3585	0.056	T23042C	S494P		6
QC85	22846	T -> A	6520	0.056	T22846A	N428E		8
QC86	23078	C -> G	15532	0.056	C23078G	Q506E		9
QC88	23063	A -> T	5046	0.056	A23063T	N501Y	B.1.351, B.1.1.7	11
QC78	22917	T -> G	7644	0.055	T22917G	L452R	B.1.427, B.1.429	1
QC84	22843	T -> A	2711	0.055	T22843A	N427E		7
QC85	22917	T -> G	8832	0.055	T22917G	L452R	B.1.427, B.1.429	8
QC86	22846	T -> A	13342	0.055	T22846A	N428E		9
QC78	22846	T -> A	5519	0.054	T22846A	N428E		1
QC87	22843	T -> A	27963	0.053	T22843A	N427E		10
QC91	22843	T -> A	7872	0.053	T22843A	N427E		14
QC79	22846	T -> A	4494	0.052	T22846A	N428E		2
QC88	23078	C -> G	4399	0.052	C23078G	Q506E		11
QC89	22843	T -> A	25067	0.051	T22843A	N427E		12
QC81	22843	T -> A	1526	0.05	T22843A	N427E		4
QC83	22843	T -> A	2138	0.05	T22843A	N427E		6
QC84	22846	T -> A	3217	0.05	T22846A	N428E		7
QC91	22846	T -> A	9365	0.05	T22846A	N428E		14
QC84	23039	C -> A	4401	0.049	C23039A	Q493L		7
QC86	23042	T -> C	17978	0.049	T23042C	S494P		9
QC87	22846	T -> A	33685	0.049	T22846A	N428E		10
QC90	22843	T -> A	16643	0.049	T22843A	N427E		13
QC80	22843	T -> A	7672	0.048	T22843A	N427E		3
QC82	22843	T -> A	1037	0.048	T22843A	N427E		5
QC88	22843	T -> A	3158	0.048	T22843A	N427E		11
QC81	22846	T -> A	1832	0.047	T22846A	N428E		4
QC82	22846	T -> A	1255	0.047	T22846A	N428E		5
QC88	22846	T -> A	3811	0.047	T22846A	N428E		11
QC89	22846	T -> A	30221	0.047	T22846A	N428E		12
QC90	22846	T -> A	20026	0.046	T22846A	N428E		13
QC80	22846	T -> A	9281	0.045	T22846A	N428E		3
QC83	22846	T -> A	2570	0.044	T22846A	N428E		6
QC87	22992	G -> A	44773	0.043	G22992A	S477N	B.1.526	10
QC80	22995	C -> A	12497	0.04	C22995A	T478K		3
QC84	22917	T -> G	4414	0.037	T22917G	L452R	B.1.427, B.1.429	7
QC81	22995	C -> A	2470	0.036	C22995A	T478K		4
QC89	22917	T -> G	40468	0.035	T22917G	L452R	B.1.427, B.1.429	12
QC82	23042	T -> C	1642	0.034	T23042C	S494P		5
QC86	22995	C -> A	18094	0.034	C22995A	T478K		9
QC84	23013	A -> C	4411	0.033	A23013C	E484A		7
QC85	22880	A -> G	8801	0.031	A22880G	N440E		8
QC85	23042	T -> C	8778	0.031	T23042C	S494P		8
QC85	23056	A -> C	8771	0.031	A23056C	Q498H		8
QC83	22899	G -> T	3595	0.03	G22899T	G446V		6
QC83	23020	-T	3597	0.027	Deletion	Frameshift		6
QC83	23031	T -> C	3587	0.027	T23031C	F490S		6
QC91	23064	A -> G	12542	0.025	A23064G	N501S		14
QC86	22917	T -> G	18090	0.024	T22917G	L452R	B.1.427 ,B.1.429	9
QC79	23042	T -> C	5984	0.023	T23042C	S494P		2
QC79	23082	C -> G	4473	0.022	C23082G	Q507E		2
QC84	22873	T -> C	4407	0.022	T22873C	N437N		7
QC91	23064	A -> C	12542	0.022	A23064C	N501T		14
QC86	23063	A -> T	17938	0.021	A23063T	N501Y	B.1.351, B.1.1.7	9
QC90	22893	A -> C	28802	0.021	A22893C	K444T		13
QC82	22968	C -> T	1655	0.02	C22968T	S469L		5
QC82	23009	G -> T	1653	0.02	G23009A	V483F		5
QC85	23059	C -> T	8767	0.02	C23059T	P499P		8
QC87	22894	G -> A	44711	0.02	G22894A	K444K		10
QC90	23012	G -> C	28909	0.02	G23012C	E484Q		13
QC91	22917	T -> A	12750	0.02	T22917A	L452Z		14
QC91	23031	T -> C	12682	0.02	T23031C	F490S		14
QC84	22925	T -> A	4416	0.019	T22925A	L455M		7
QC84	23047	T -> C	4395	0.019	T23047C	Y495Y		7
QC80	23082	C -> G	9506	0.018	C23082G	Q507E		3
QC91	22971	CT -> AA	12764	0.018	CT22971AA	T470K		14
QC91	23078	C -> T	10767	0.017	C23078T	Q506*		14
QC78	23015	G -> A	7631	0.016	G23015A	G485S		1
QC88	22991	A -> G	5092	0.016	A22991G	S477G		11
QC89	22987	C -> T	40492	0.015	C22987T	A475A		12
QC89	22984	G -> A	40509	0.014	G22984A	Q474Q		12
QC90	22995	C -> A	28950	0.014	C22995A	T478K		13
QC84	22987	C -> T	4426	0.013	C22987T	A475A		7
QC89	22866	C -> T	40322	0.013	C22866T	C435T		12
QC89	22951	T -> C	40520	0.013	T22951C	P463P		12
QC89	23064	A -> C	40111	0.013	A23064C	N501T		12
QC78	22995	C -> A	7653	0.012	C22995A	T478K		1
QC78	23082	C -> G	6202	0.012	C23082G	Q507E		1
QC84	23019	-TT	4403	0.012	Deletion	Frameshift and a stop codon		7
QC91	22951	T -> C	12768	0.012	T22951C	P463P		14
QC81	23082	C -> G	1856	0.011	C23082G	Q507E		4
QC87	23064	A -> C	44393	0.011	A23064C	N501T		10
QC90	22865	G -> T	28653	0.011	G22865T	A435S		13
QC90	22910	A -> G	28852	0.011	A22910G	N450D		13
QC90	22951	T -> C	28961	0.011	T22951C	P463P		13
QC90	23015	G -> A	28896	0.011	G23015A	G485S		13
QC84	23082	C -> G	3415	0.01	C23082G	Q507E		7

### Sheet: 2021.03.14
Sample	Locus	Change	Coverage	Variant Frequency	NA Substitution	AA Substitution	Associated Pango Lineage	WTP
QC120	23012	G -> A	8784	0.403	G23012A	E484K	B.1.1.28	4
QC121	23063	A -> T	33580	0.326	A23063T	N501Y	B.1.351, B.1.1.7	5
QC119	23012	G -> A	53921	0.311	G23012A	E484K	B.1.1.28	1
QC121	23012	G -> A	33725	0.301	G23012A	E484K	B.1.1.28	5
QC116	23012	G -> A	7392	0.281	G23012A	E484K	B.1.1.28	12
QC122	23063	A -> T	48470	0.275	A23063T	N501Y	B.1.351, B.1.1.7	8
QC119	22992	G -> A	54001	0.269	G22992A	S477N	B.1.526	1
QC122	23012	G -> A	48641	0.252	G23012A	E484K	B.1.1.28	8
QC119	23063	A -> T	53716	0.238	A23063T	N501Y	B.1.351, B.1.1.7	1
QC117	23012	G -> A	6894	0.227	G23012A	E484K	B.1.1.28	13
QC110	23063	A -> T	6397	0.212	A23063T	N501Y	B.1.351, B.1.1.7	3
QC118	23012	G -> A	11591	0.206	G23012A	E484K	B.1.1.28	14
QC113	23012	G -> A	12798	0.201	G23012A	E484K	B.1.1.28	9
QC122	22992	G -> A	48727	0.192	G22992A	S477N	B.1.526	8
QC110	22917	T -> G	6429	0.18	T22917G	L452R	B.1.427, B.1.429	3
QC117	23063	A -> T	6861	0.168	A23063T	N501Y	B.1.351, B.1.1.7	13
QC110	23012	G -> A	6423	0.165	G23012A	E484K	B.1.1.28	3
QC110	22992	G -> A	6431	0.164	G22992A	S477N	B.1.526	3
QC115	23012	G -> A	10622	0.159	G23012A	E484K	B.1.1.28	11
QC120	22992	G -> A	8800	0.147	G22992A	S477N	B.1.526	4
QC121	22882	T -> A	33729	0.139	T22882G	N440E		5
QC113	23063	A -> T	12739	0.138	A23063T	N501Y	B.1.351, B.1.1.7	9
QC120	23063	A -> T	8704	0.136	A23063T	N501Y	B.1.351, B.1.1.7	4
QC116	23063	A -> T	7364	0.134	A23063T	N501Y	B.1.351, B.1.1.7	12
QC122	22880	A -> G	48661	0.125	A22880G	N440E		8
QC122	22882	T -> G	48665	0.124	T22882G	N440E		8
QC122	23013	A -> C	48636	0.124	A23013C	E484A		8
QC122	23056	A -> C	48483	0.123	A23056C	Q498H		8
QC122	23031	T -> A	48536	0.122	T23031A	F490Y		8
QC114	23012	G -> A	6997	0.121	G23012A	E484K	B.1.1.28	10
QC109	23063	A -> T	6908	0.111	A23063T	N501Y	B.1.351, B.1.1.7	2
QC116	22917	T -> G	7391	0.11	T22917G	L452R	B.1.427, B.1.429	12
QC117	22917	T -> G	6904	0.109	T22917G	L452R	B.1.427, B.1.429	13
QC109	23012	G -> A	6936	0.105	G23012A	E484K	B.1.1.28	2
QC114	23063	A -> T	6970	0.105	A23063T	N501Y	B.1.351, B.1.1.7	10
QC112	23012	G -> A	2751	0.103	G23012A	E484K	B.1.1.28	7
QC109	23042	T -> C	6914	0.1	T23042C	S494P		2
QC116	22992	G -> A	7400	0.096	G22992A	S477N	B.1.526	12
QC115	23063	A -> T	10587	0.093	A23063T	N501Y	B.1.351, B.1.1.7	11
QC120	22917	T -> G	8789	0.09	T22917G	L452R	B.1.427, B.1.429	4
QC114	22992	G -> A	7008	0.086	G22992A	S477N	B.1.526	10
QC122	22917	T -> G	48729	0.086	T22917G	L452R	B.1.427, B.1.429	8
QC118	23063	A -> T	11544	0.083	A23063T	N501Y	B.1.351, B.1.1.7	14
QC115	23042	T -> C	10593	0.081	T23042C	S494P		11
QC117	23042	T -> C	6869	0.081	T23042C	S494P		13
QC120	23064	A -> G	8702	0.08	A23064G	N501S		4
QC113	23078	C -> G	11986	0.075	C23078G	Q506E		9
QC119	22917	T -> G	53944	0.075	T22917G	L452R	B.1.427, B.1.429	1
QC114	22917	T -> G	6998	0.073	T22917G	L452R	B.1.427, B.1.429	10
QC122	23009	G -> T	48672	0.073	G23009T	V483F		8
QC119	23078	C -> G	50505	0.069	C23078G	Q506E		1
QC109	23078	C -> G	6477	0.068	C23078G	Q506E		2
QC115	23078	C -> G	9894	0.068	C23078G	Q506E		11
QC110	23078	C -> G	6074	0.067	C23078G	Q506E		3
QC112	23078	C -> G	2571	0.067	C23078G	Q506E		7
QC117	23078	C -> G	6469	0.067	C23078G	Q506E		13
QC114	23078	C -> G	6559	0.066	C23078G	Q506E		10
QC118	23078	C -> G	10919	0.066	C23078G	Q506E		14
QC119	23048	G -> A	53755	0.066	G23048A	G496S		1
QC114	23042	T -> C	6976	0.063	T23042C	S494P		10
QC119	23042	T -> C	53769	0.063	T23042C	S494P		1
QC120	23078	C -> G	8158	0.063	C23078G	Q506E		4
QC116	23078	C -> G	6962	0.061	C23078G	Q506E		12
QC115	22917	T -> G	10627	0.057	T22917G	L452R	B.1.427, B.1.429	11
QC120	23078	C -> T	8158	0.055	C23078T	Q506*		4
QC113	23042	T -> C	12755	0.051	T23042C	S494P		9
QC112	23063	A -> T	2732	0.047	A23063T	N501Y	B.1.351, B.1.1.7	7
QC110	23045	T -> C	6402	0.046	T23045C	Y495H		3
QC113	22992	G -> A	12817	0.043	G22992A	S477N	B.1.526	9
QC110	23042	T -> C	6402	0.042	T23042C	S494P		3
QC122	22995	C -> A	48724	0.042	C22995A	T478K		8
QC112	22992	G -> A	2754	0.04	G22992A	S477N	B.1.526	7
QC117	22907	TA -> CG	6900	0.04	TA22907CG	Y449R		13
QC118	23042	T -> C	11551	0.04	T23042C	S494P		14
QC112	23042	T -> C	2736	0.039	T23042C	S494P		7
QC117	23013	A -> C	6894	0.038	A23013C	E484A		13
QC117	23056	A -> C	6864	0.038	A23056C	Q498H		13
QC117	23064	A -> G	6861	0.038	A23064G	N501S		13
QC119	22881	A -> G	53867	0.038	A22881G	N440S		1
QC119	22907	TA -> CG	53922	0.038	TA22907CG	Y449R		1
QC119	22917	T -> A	53944	0.038	T22917G	L452R	B.1.427, B.1.429	1
QC119	22995	C -> A	53997	0.038	C22995A	T478K		1
QC119	23011	-TGA	53921	0.038	Deletion	Frameshift		1
QC119	23018	T -> A	53891	0.038	T23018A	F486I		1
QC119	23054	C -> T	53748	0.038	C23054T	Q498*		1
QC119	23056	A -> T	53737	0.038	A23056C	Q498H		1
QC119	23064	A -> G	53715	0.038	A23064G	N501S		1
QC109	22917	T -> G	6953	0.037	T22917G	L452R	B.1.427, B.1.429	2
QC109	22992	G -> A	6948	0.037	G22992A	S477N	B.1.526	2
QC117	23017	T -> G	6893	0.037	T23017G	G485G		13
QC117	23026	T -> C	6878	0.037	T23026C	C488C		13
QC117	23054	C -> T	6864	0.037	C23054T	Q498*		13
QC119	22896	T -> C	53904	0.037	T22896C	V445A		1
QC119	22942	T -> G	54027	0.037	T22942G	N460L		1
QC119	23064	A -> C	53715	0.037	A23064C	N501T		1
QC110	22954	-T	6436	0.036	Deletion	Frameshift		3
QC110	22862	A -> T	6412	0.034	A22862T	I434L		3
QC113	22917	T -> G	12816	0.031	T22917G	L452R	B.1.427, B.1.429	9
QC122	23042	T -> C	48507	0.029	T23042C	S494P		8
QC110	22880	A -> G	6420	0.028	A22880G	N440E		3
QC110	22882	T -> G	6422	0.028	T22882G	N440E		3
QC110	23013	A -> C	6423	0.027	A23013C	E484A		3
QC110	23031	T -> A	6404	0.027	T23031A	F490Y		3
QC110	23056	A -> C	6400	0.027	A23056C	Q498H		3
QC116	23064	A -> G	7364	0.027	A23064G	N501S		12
QC120	23054	C -> T	8723	0.024	C23054T	Q498*		4
QC120	23056	A -> C	8721	0.024	A23056C	Q498H		4
QC114	22863	T -> A	6989	0.022	T22863A	I434L		10
QC109	22880	A -> G	6945	0.021	A22880G	N440E		2
QC112	22917	T -> G	2749	0.021	T22917G	L452R	B.1.427, B.1.429	7
QC118	22917	T -> G	11605	0.021	T22917G	L452R	B.1.427, B.1.429	14
QC120	22985	G -> T	8800	0.021	G22985T	A475S		4
QC114	23006	GG -> AA	7001	0.02	GG23006AA	G482N		10
QC120	22873	T -> C	8777	0.02	T22873C	N437N		4
QC120	23042	T -> C	8767	0.02	T23042C	S494P		4
QC116	23068	T -> A	7362	0.019	T23068A	G502G		12
QC118	23064	A -> C	11544	0.019	A23064C	N501T		14
QC117	23032	T -> C	6877	0.018	T23032C	F490F		13
QC118	22992	G -> A	11612	0.018	G22992A	S477N	B.1.526	14
QC120	22907	TA -> CG	8788	0.018	TA22907CG	Y449R		4
QC113	23054	C -> T	12744	0.017	C23054T	Q498*		9
QC115	22934	A -> G	10633	0.017	A22934G	K458E		11
QC120	22883	C -> T	8782	0.017	C22883T	L441F		4
QC120	22894	G -> T	8785	0.017	G22894T	K444N		4
QC120	22943	C -> A	8800	0.017	C22943A	L461I		4
QC120	23030	T -> C	8769	0.017	T23030C	F490L		4
QC114	23027	-T	6981	0.016	Deletion	Frameshift		10
QC115	22874	T -> A	10610	0.016	T22874A	S438T		11
QC115	22992	G -> A	10630	0.016	G22992A	S477N	B.1.526	11
QC116	22966	T -> C	7403	0.016	T22966C	I468I		12
QC117	23064	A -> C	6861	0.016	A23064C	N501T		13
QC118	22987	C -> T	11612	0.016	C22987T	A475A		14
QC120	22995	C -> A	8800	0.016	C22995A	T478K		4
QC113	23032	T -> C	12764	0.015	T23032C	F490F		9
QC114	22974	A -> G	7010	0.015	A22974G	E471G		10
QC115	23041	-A	10597	0.015	Deletion	Frameshift		11
QC117	22992	G -> A	6905	0.015	G22992A	S477N	B.1.526	13
QC117	23037	T -> C	6873	0.015	T23037C	L492S		13
QC109	22917	T -> A	6953	0.014	T22917A	L452Z		2
QC109	22967	(T)3 -> (T)2	6960	0.014	Deletion	Frameshift		2
QC113	22987	C -> T	12818	0.014	C22987T	A475A		9
QC114	23034	-C	6979	0.014	Deletion	Frameshift		10
QC109	22882	T -> G	6945	0.012	T22882G	N440E		2
QC114	22961	-T	7010	0.012	Deletion	Frameshift		10
QC114	23064	A -> C	6970	0.012	A23064C	N501T		10
QC115	22936	G -> T	10638	0.012	G22936T	K458N		11
QC116	22907	TA -> CG	7391	0.012	TA22907CG	Y449R		12
QC116	23054	C -> T	7368	0.012	C23054T	Q498*		12
QC116	23056	A -> C	7368	0.012	A23056C	Q498H		12
QC118	22929	-TT	11609	0.012	Deletion	Frameshift		14
QC118	23068	T -> A	11539	0.012	T23068A	G502G		14
QC109	22925	T -> G	6955	0.011	T22925G	L455V		2
QC112	22882	T -> G	2744	0.011	T22882G	N440E		7
QC113	23043	C -> T	12755	0.011	C23043T	S494L		9
QC114	22987	C -> T	7008	0.011	C22987T	A475A		10
QC116	23013	A -> C	7391	0.011	A23013C	E484A		12
QC116	23017	T -> G	7389	0.011	T23017G	G485G		12
QC116	23078	C -> T	6962	0.011	C23078T	Q506*		12
QC118	23052	(T)3 -> (T)2	11546	0.011	Deletion	Frameshift		14
QC109	23008	T -> A	6941	0.01	T23008A	G482G		2
QC116	22961	(GA)4 -> (GA)3	7404	0.01	Deletion	Frameshift		12

### Sheet: Summary
Mutation	Frequency
A435S	1
A475A	10
A475S	2
A475V	1
C435T	1
C480C	1
C488C	3
E465V	1
E471G	2
E484A	7
E484K	33
E484Q	1
F464L	1
F486I	1
F486S	1
F490F	2
F490L	1
F490S	2
F490Y	4
F497S	1
G446V	1
G476D	1
G482G	2
G482N	3
G485G	2
G485S	3
G502G	3
I434L	3
I468I	2
I468T	1
K444K	1
K444N	1
K444T	1
K458E	1
K458N	1
K458R	1
L441F	1
L452R	35
L452Z	2
L455F	1
L455M	1
L455V	1
L461I	1
L461P	1
L462R	1
L492S	1
N427E	14
N428E	14
N437N	2
N440E	13
N440S	1
N440Y	1
N448S	1
N450D	1
N450N	1
N460L	1
N460N	1
N487D	1
N501S	6
N501T	11
N501Y	33
P463P	4
P479P	1
P491P	1
P499H	1
P499P	1
Q474Q	1
Q493L	1
Q498*	6
Q498H	9
Q506*	3
Q506E	25
Q507E	5
S438T	1
S443P	1
S459T	1
S469L	1
S469P	1
S469S	1
S477G	2
S477N	28
S494L	1
S494P	30
T470K	2
T478K	11
V433A	1
V433F	1
V445A	1
V483F	3
W436R	1
Y449R	4
Y449Y	1
Y473H	1
Y495H	1
Y495Y	1
Deletion and Frameshift	18
	420
